# Mapping the Spatial and Single-Cell Architecture of Cutaneous Squamous Cell Carcinoma Progression

**DOI:** 10.64898/2026.11.21.26368487

**Authors:** Kristin Peters, Felicitas Geserick, Lena Kohne, Anna Staffeld, Aenne Foth, Rüdiger Panzer, Lars Boeckmann, Steffen Emmert, Sander Bekeschus, Susann Groth, Matthias Sendler, Torben Redmer, Josefine Radke

**Affiliations:** Institute of Pathology, University Medicine Greifswald, Greifswald, Germany; Institute for Molecular Genomics and Core Unit Genomics (CUG), University Medicine Greifswald, Greifswald, Germany; Department of Dermatology, Venereology and Allergology, Rostock University Medical Center, Rostock, Germany; ZIK plasmatis, Leibniz Institute for Plasma Science and Technology (INP), Greifswald, Germany; Department of Internal Medicine A, University Medicine Greifswald, Greifswald, Germany; Institute of Pathology, Unit of Laboratory Animal Pathology, University of Veterinary Medicine Vienna, Austria; Comprehensive Cancer Center Mecklenburg-Vorpommern (CCC-MV), c/o Biotechnikum Greifswald, Greifswald, Germany

**Author notes:** These authors contributed equally as first authors (Kristin Peters, Felicitas Geserick). These authors contributed equally as senior/last authors (Torben Redmer, Josefine Radke).

## Abstract

Cutaneous squamous cell carcinoma (cSCC) represents approximately 20% of all skin cancers and is rising in global incidence. Although cSCC is known to progress from chronically sun-damaged keratinocytes via premalignant actinic keratosis (AK), the underlying spatial and molecular dynamics remain poorly defined. Here, we applied Xenium single-cell spatial transcriptomics to whole-skin sections from AK (n = 2) and cSCC (n = 2) patients to map key transitions in cSCC development. We resolved four distinct cSCC tumor cell subpopulations—epithelial, secretory, invasive, and stressed—whose transcriptional profiles diverge from bulk cSCC as well as normal and activated keratinocytes. Notably, we identified a MET^high^ tumor subpopulation, potentially linked to aggressive disease progression and resistance to immune checkpoint inhibition.
