## Supplementary material for "Mapping the Spatial and Single-Cell Architecture of Cutaneous Squamous Cell Carcinoma Progression": Table S1

### Sheet: Patients characteristics
	Table S1: Characteristics of patients (skin sample donors)
			Patient	TNM Stage	Gender	Histology
			cSCC_1	pT1 L0 V0 R0 pN0 (0/10)	male	Skin with sebaceous glands and hair follicles; no solar elastosis; PE-Ca with mild keratinization; inflammation; ulceration; no AK
			cSCC_2	pT3 L0 V0 R0	male	Normal skin with solar elastosis; numerous sebaceous glands and hair follicles; squamous cell carcinoma, keratinizing; no acanthosis; surrounding inflammation, stromadesmoplasia
			AK_I	not applicable	male	Normal skin with solar elastosis, ulceration/excoriation, inflammatory cells, hyperparakeratosis, AK1
			AK_II	not applicable	female	Severe solar elastosis, NS with sebaceous glands, chronic lichenoid inflammation, parakeratosis, AK2
